# Genetic architecture of cardiac dynamic flow volumes

**DOI:** 10.1101/2022.10.05.22280733

**Authors:** Bruna Gomes, Aditya Singh, Jack W O’Sullivan, David Amar, Mykhailo Kostur, Francois Haddad, Michael Salerno, Victoria N. Parikh, Benjamin Meder, Euan A. Ashley

## Abstract

Cardiac blood flow is a critical determinant of human health. However, definition of its genetic architecture is limited by the technical challenge of capturing dynamic flow volumes from cardiac imaging at scale. We present DeepFlow, a deep learning system to extract cardiac flow and volumes from phase contrast cardiac magnetic resonance imaging. A mixed linear model applied to 37,967 individuals from the UK Biobank reveals novel genome-wide significant associations across cardiac dynamic flow volumes including aortic forward velocity, total left ventricular stroke volume, forward left ventricular flow and aortic regurgitation fraction. Mendelian randomization using CAUSE reveals a causal role for aortic root size in aortic valve regurgitation. The most significant contributing variants (near *ELN, FBN1* and *ULK4)* are implicated in connective tissue and blood pressure pathways. DeepFlow cardiac flow phenotyping at scale, combined with population-level genotyping data in the UK Biobank, reinforces the contribution of connective tissue genes, blood pressure and root size to aortic valve function in the general population.
