## Supplementary material for "Genetic architecture of cardiac dynamic flow volumes": suppl_data_aortic_annulus_cluster_Blue.tsv

#category	term ID	term description	observed gene count	background gene count	strength	false discovery rate	matching proteins in your network (IDs)	matching proteins in your network (labels)
UniProt Keywords	KW-0856	Williams-Beuren syndrome	2	27	2.26	0.0399	9606.ENSP00000336740,9606.ENSP00000351807	LIMK1,ELN
