## Supplementary material for "Genetic architecture of cardiac dynamic flow volumes": suppl_data_aortic_annulus_cluster_Green.tsv

#category	term ID	term description	observed gene count	background gene count	strength	false discovery rate	matching proteins in your network (IDs)	matching proteins in your network (labels)
STRING clusters	CL:16692	Defective B3GALTL causes Peters-plus syndrome (PpS)	3	22	2.28	0.0030	9606.ENSP00000257359,9606.ENSP00000347484,9606.ENSP00000373472	ADAMTS8,THSD4,ADAMTS7
STRING clusters	CL:16429	Collagen formation, and Defective B3GALTL causes Peters-plus syndrome (PpS)	4	168	1.52	0.0049	9606.ENSP00000257359,9606.ENSP00000325527,9606.ENSP00000347484,9606.ENSP00000373472	ADAMTS8,FBN1,THSD4,ADAMTS7
Reactome	HSA-5083635	Defective B3GALTL causes Peters-plus syndrome (PpS)	3	37	2.05	0.0061	9606.ENSP00000257359,9606.ENSP00000347484,9606.ENSP00000373472	ADAMTS8,THSD4,ADAMTS7
Reactome	HSA-5173214	O-glycosylation of TSR domain-containing proteins	3	38	2.04	0.0061	9606.ENSP00000257359,9606.ENSP00000347484,9606.ENSP00000373472	ADAMTS8,THSD4,ADAMTS7
Monarch HPO	EFO:0006336	Diastolic blood pressure	8	539	1.32	9.06e-06	9606.ENSP00000335557,9606.ENSP00000347454,9606.ENSP00000347484,9606.ENSP00000352069,9606.ENSP00000360431,9606.ENSP00000367422,9606.ENSP00000373472,9606.ENSP00000384725	SLX4IP,ANO1,THSD4,WWP2,PLCE1,DLEU1,ADAMTS7,PRDM6
Monarch HPO	EFO:0004325	Blood pressure	9	1139	1.04	5.65e-05	9606.ENSP00000325527,9606.ENSP00000335557,9606.ENSP00000347454,9606.ENSP00000347484,9606.ENSP00000352069,9606.ENSP00000360431,9606.ENSP00000367422,9606.ENSP00000373472,9606.ENSP00000384725	FBN1,SLX4IP,ANO1,THSD4,WWP2,PLCE1,DLEU1,ADAMTS7,PRDM6
Monarch HPO	EFO:0005278	Cardiovascular disease biomarker measurement	11	2232	0.84	5.65e-05	9606.ENSP00000257359,9606.ENSP00000325527,9606.ENSP00000335557,9606.ENSP00000347454,9606.ENSP00000347484,9606.ENSP00000352069,9606.ENSP00000360412,9606.ENSP00000360431,9606.ENSP00000367422,9606.ENSP00000369513,9606.ENSP00000384725	ADAMTS8,FBN1,SLX4IP,ANO1,THSD4,WWP2,NOC3L,PLCE1,DLEU1,ATP6AP1L,PRDM6
Monarch HPO	EFO:0005763	Pulse pressure measurement	7	460	1.33	5.65e-05	9606.ENSP00000257359,9606.ENSP00000325527,9606.ENSP00000335557,9606.ENSP00000347484,9606.ENSP00000352069,9606.ENSP00000360431,9606.ENSP00000384725	ADAMTS8,FBN1,SLX4IP,THSD4,WWP2,PLCE1,PRDM6
Monarch HPO	EFO:0004324	Body weights and measures	12	4126	0.61	0.00066	9606.ENSP00000257359,9606.ENSP00000268989,9606.ENSP00000325527,9606.ENSP00000335557,9606.ENSP00000347454,9606.ENSP00000347484,9606.ENSP00000352069,9606.ENSP00000360412,9606.ENSP00000360431,9606.ENSP00000367422,9606.ENSP00000373472,9606.ENSP00000391668	ADAMTS8,SGSM2,FBN1,SLX4IP,ANO1,THSD4,WWP2,NOC3L,PLCE1,DLEU1,ADAMTS7,MTMR11
Monarch HPO	EFO:0003892	Pulmonary function measurement	7	1222	0.9	0.0096	9606.ENSP00000325527,9606.ENSP00000335557,9606.ENSP00000347484,9606.ENSP00000352069,9606.ENSP00000360431,9606.ENSP00000367422,9606.ENSP00000373472	FBN1,SLX4IP,THSD4,WWP2,PLCE1,DLEU1,ADAMTS7
Monarch HPO	EFO:0006939	Cup-to-disc ratio measurement	3	64	1.82	0.0135	9606.ENSP00000257359,9606.ENSP00000347484,9606.ENSP00000360431	ADAMTS8,THSD4,PLCE1
Monarch HPO	EFO:0004339	Body height	8	2089	0.73	0.0255	9606.ENSP00000257359,9606.ENSP00000325527,9606.ENSP00000335557,9606.ENSP00000347454,9606.ENSP00000352069,9606.ENSP00000360412,9606.ENSP00000367422,9606.ENSP00000391668	ADAMTS8,FBN1,SLX4IP,ANO1,WWP2,NOC3L,DLEU1,MTMR11
Monarch HPO	EFO:0004341	Body fat distribution	3	86	1.69	0.0263	9606.ENSP00000352069,9606.ENSP00000360431,9606.ENSP00000391668	WWP2,PLCE1,MTMR11
Monarch HPO	EFO:0005037	Aortic root size	2	12	2.37	0.0328	9606.ENSP00000347454,9606.ENSP00000367422	ANO1,DLEU1
Monarch HPO	EFO:0004512	Bone measurement	8	2300	0.69	0.0401	9606.ENSP00000257359,9606.ENSP00000325527,9606.ENSP00000335557,9606.ENSP00000347484,9606.ENSP00000352069,9606.ENSP00000360431,9606.ENSP00000367422,9606.ENSP00000391668	ADAMTS8,FBN1,SLX4IP,THSD4,WWP2,PLCE1,DLEU1,MTMR11
Monarch HPO	EFO:0006502	Mammographic density percentage	2	14	2.3	0.0401	9606.ENSP00000257359,9606.ENSP00000384725	ADAMTS8,PRDM6
Monarch HPO	EFO:0004314	Forced expiratory volume	4	338	1.22	0.0465	9606.ENSP00000347484,9606.ENSP00000352069,9606.ENSP00000367422,9606.ENSP00000373472	THSD4,WWP2,DLEU1,ADAMTS7
UniProt Keywords	KW-0272	Extracellular matrix	4	265	1.32	0.0212	9606.ENSP00000257359,9606.ENSP00000325527,9606.ENSP00000347484,9606.ENSP00000373472	ADAMTS8,FBN1,THSD4,ADAMTS7
Pfam	PF05986	ADAM-TS Spacer 1	3	23	2.26	0.0026	9606.ENSP00000257359,9606.ENSP00000347484,9606.ENSP00000373472	ADAMTS8,THSD4,ADAMTS7
Pfam	PF00090	Thrombospondin type 1 domain	3	55	1.88	0.0151	9606.ENSP00000257359,9606.ENSP00000347484,9606.ENSP00000373472	ADAMTS8,THSD4,ADAMTS7
InterPro	IPR010294	ADAM-TS Spacer 1	3	23	2.26	0.0051	9606.ENSP00000257359,9606.ENSP00000347484,9606.ENSP00000373472	ADAMTS8,THSD4,ADAMTS7
InterPro	IPR000884	Thrombospondin type-1 (TSP1) repeat	3	64	1.82	0.0439	9606.ENSP00000257359,9606.ENSP00000347484,9606.ENSP00000373472	ADAMTS8,THSD4,ADAMTS7
InterPro	IPR036383	Thrombospondin type-1 (TSP1) repeat superfamily	3	63	1.82	0.0439	9606.ENSP00000257359,9606.ENSP00000347484,9606.ENSP00000373472	ADAMTS8,THSD4,ADAMTS7
SMART	SM00209	Thrombospondin type 1 repeats	3	63	1.82	0.0094	9606.ENSP00000257359,9606.ENSP00000347484,9606.ENSP00000373472	ADAMTS8,THSD4,ADAMTS7
