## Supplementary material for "Genetic architecture of cardiac dynamic flow volumes": suppl_data_aortic_annulus_cluster_Red.tsv

#category	term ID	term description	observed gene count	background gene count	strength	false discovery rate	matching proteins in your network (IDs)	matching proteins in your network (labels)
Monarch HPO	EFO:0005763	Pulse pressure measurement	8	460	1.39	2.64e-06	9606.ENSP00000263073,9606.ENSP00000268613,9606.ENSP00000288078,9606.ENSP00000345681,9606.ENSP00000368683,9606.ENSP00000368761,9606.ENSP00000401946,9606.ENSP00000405330	SMG6,CDH13,FUK,GATA2,EDN1,ZNF827,TNRC6B,ESR1
Monarch HPO	EFO:0004325	Blood pressure	8	1139	0.99	0.0015	9606.ENSP00000263073,9606.ENSP00000268613,9606.ENSP00000288078,9606.ENSP00000345681,9606.ENSP00000368683,9606.ENSP00000368761,9606.ENSP00000401946,9606.ENSP00000405330	SMG6,CDH13,FUK,GATA2,EDN1,ZNF827,TNRC6B,ESR1
Monarch HPO	EFO:0006335	Systolic blood pressure	7	873	1.05	0.0023	9606.ENSP00000263073,9606.ENSP00000268613,9606.ENSP00000345681,9606.ENSP00000368683,9606.ENSP00000368761,9606.ENSP00000401946,9606.ENSP00000405330	SMG6,CDH13,GATA2,EDN1,ZNF827,TNRC6B,ESR1
Monarch HPO	EFO:0005278	Cardiovascular disease biomarker measurement	9	2232	0.75	0.0077	9606.ENSP00000263073,9606.ENSP00000268613,9606.ENSP00000283228,9606.ENSP00000288078,9606.ENSP00000345681,9606.ENSP00000368683,9606.ENSP00000368761,9606.ENSP00000401946,9606.ENSP00000405330	SMG6,CDH13,PTPRR,FUK,GATA2,EDN1,ZNF827,TNRC6B,ESR1
Monarch HPO	EFO:0006336	Diastolic blood pressure	5	539	1.11	0.0374	9606.ENSP00000268613,9606.ENSP00000288078,9606.ENSP00000345681,9606.ENSP00000401946,9606.ENSP00000405330	CDH13,FUK,GATA2,TNRC6B,ESR1
Monarch HPO	HP:0000478	Abnormality of the eye	9	2876	0.64	0.0396	9606.ENSP00000231790,9606.ENSP00000268613,9606.ENSP00000283228,9606.ENSP00000288078,9606.ENSP00000345681,9606.ENSP00000368683,9606.ENSP00000401946,9606.ENSP00000420213,9606.ENSP00000428340	MLH1,CDH13,PTPRR,FUK,GATA2,EDN1,TNRC6B,FLNB,ANGPT1
Monarch HPO	EFO:0000408	Disease	7	1529	0.81	0.0417	9606.ENSP00000263073,9606.ENSP00000268613,9606.ENSP00000283228,9606.ENSP00000401946,9606.ENSP00000405330,9606.ENSP00000420213,9606.ENSP00000428340	SMG6,CDH13,PTPRR,TNRC6B,ESR1,FLNB,ANGPT1
