## Supplementary material for "Genetic architecture of cardiac dynamic flow volumes": suppl_data_peak_forward_velocity_cluster_Blue.tsv

#category	term ID	term description	observed gene count	background gene count	strength	false discovery rate	matching proteins in your network (IDs)	matching proteins in your network (labels)
Monarch HPO	EFO:0006335	Systolic blood pressure	5	873	1.27	0.0103	9606.ENSP00000301831,9606.ENSP00000360431,9606.ENSP00000367422,9606.ENSP00000368761,9606.ENSP00000405330	ULK4,PLCE1,DLEU1,ZNF827,ESR1
Monarch HPO	EFO:0005278	Cardiovascular disease biomarker measurement	6	2232	0.94	0.0110	9606.ENSP00000301831,9606.ENSP00000360412,9606.ENSP00000360431,9606.ENSP00000367422,9606.ENSP00000368761,9606.ENSP00000405330	ULK4,NOC3L,PLCE1,DLEU1,ZNF827,ESR1
Monarch HPO	EFO:0005763	Pulse pressure measurement	4	460	1.45	0.0110	9606.ENSP00000301831,9606.ENSP00000360431,9606.ENSP00000368761,9606.ENSP00000405330	ULK4,PLCE1,ZNF827,ESR1
Monarch HPO	EFO:0006336	Diastolic blood pressure	4	539	1.38	0.0119	9606.ENSP00000301831,9606.ENSP00000360431,9606.ENSP00000367422,9606.ENSP00000405330	ULK4,PLCE1,DLEU1,ESR1
Monarch HPO	EFO:0004995	Lean body mass	3	166	1.77	0.0154	9606.ENSP00000360431,9606.ENSP00000367422,9606.ENSP00000405330	PLCE1,DLEU1,ESR1
