## Supplementary material for "Genetic architecture of cardiac dynamic flow volumes": suppl_data_peak_forward_velocity_cluster_Red.tsv

#category	term ID	term description	observed gene count	background gene count	strength	false discovery rate	matching proteins in your network (IDs)	matching proteins in your network (labels)
GO Component	GO:0001527	Microfibril	2	10	2.55	0.0321	9606.ENSP00000325527,9606.ENSP00000347484	FBN1,THSD4
Monarch HPO	EFO:0005763	Pulse pressure measurement	7	460	1.43	1.27e-05	9606.ENSP00000325527,9606.ENSP00000335557,9606.ENSP00000347484,9606.ENSP00000351807,9606.ENSP00000368683,9606.ENSP00000384725,9606.ENSP00000401946	FBN1,SLX4IP,THSD4,ELN,EDN1,PRDM6,TNRC6B
Monarch HPO	EFO:0005278	Cardiovascular disease biomarker measurement	9	2232	0.86	0.00073	9606.ENSP00000268679,9606.ENSP00000283228,9606.ENSP00000325527,9606.ENSP00000335557,9606.ENSP00000347484,9606.ENSP00000351807,9606.ENSP00000368683,9606.ENSP00000384725,9606.ENSP00000401946	CBFA2T3,PTPRR,FBN1,SLX4IP,THSD4,ELN,EDN1,PRDM6,TNRC6B
Monarch HPO	EFO:0004325	Blood pressure	6	1139	0.97	0.0351	9606.ENSP00000325527,9606.ENSP00000335557,9606.ENSP00000347484,9606.ENSP00000368683,9606.ENSP00000384725,9606.ENSP00000401946	FBN1,SLX4IP,THSD4,EDN1,PRDM6,TNRC6B
Monarch HPO	EFO:0004324	Body weights and measures	9	4126	0.59	0.0475	9606.ENSP00000268679,9606.ENSP00000283228,9606.ENSP00000308024,9606.ENSP00000325527,9606.ENSP00000335557,9606.ENSP00000338727,9606.ENSP00000347484,9606.ENSP00000351807,9606.ENSP00000401946	CBFA2T3,PTPRR,PCSK1,FBN1,SLX4IP,LRRFIP2,THSD4,ELN,TNRC6B
Monarch HPO	EFO:0004339	Body height	7	2089	0.78	0.0475	9606.ENSP00000283228,9606.ENSP00000308024,9606.ENSP00000325527,9606.ENSP00000335557,9606.ENSP00000338727,9606.ENSP00000351807,9606.ENSP00000401946	PTPRR,PCSK1,FBN1,SLX4IP,LRRFIP2,ELN,TNRC6B
Monarch HPO	HP:0000293	Full cheeks	3	113	1.67	0.0475	9606.ENSP00000325527,9606.ENSP00000351807,9606.ENSP00000368683	FBN1,ELN,EDN1
Monarch HPO	HP:0005328	Progeroid facial appearance	2	20	2.25	0.0475	9606.ENSP00000325527,9606.ENSP00000351807	FBN1,ELN
Monarch HPO	HP:0030966	Abnormal pulmonary artery morphology	3	102	1.72	0.0475	9606.ENSP00000325527,9606.ENSP00000351807,9606.ENSP00000401946	FBN1,ELN,TNRC6B
Monarch HPO	EFO:0000408	Disease	6	1529	0.84	0.0498	9606.ENSP00000283228,9606.ENSP00000308024,9606.ENSP00000325527,9606.ENSP00000347484,9606.ENSP00000351807,9606.ENSP00000401946	PTPRR,PCSK1,FBN1,THSD4,ELN,TNRC6B
DISEASES	DOID:14323	Marfan syndrome	2	2	3.25	0.0075	9606.ENSP00000325527,9606.ENSP00000351807	FBN1,ELN
DISEASES	DOID:0080685	Aortic dissection	2	4	2.95	0.0094	9606.ENSP00000325527,9606.ENSP00000351807	FBN1,ELN
DISEASES	DOID:0050828	Artery disease	3	118	1.66	0.0437	9606.ENSP00000325527,9606.ENSP00000351807,9606.ENSP00000368683	FBN1,ELN,EDN1
DISEASES	DOID:62	Aortic valve disease	2	13	2.44	0.0437	9606.ENSP00000325527,9606.ENSP00000351807	FBN1,ELN
TISSUES	BTO:0004576	Smooth muscle cell	2	4	2.95	0.0082	9606.ENSP00000351807,9606.ENSP00000368683	ELN,EDN1
TISSUES	BTO:0004578	Vascular smooth muscle cell	2	5	2.85	0.0082	9606.ENSP00000351807,9606.ENSP00000368683	ELN,EDN1
COMPARTMENTS	GOCC:0071953	Elastic fiber	2	8	2.65	0.0298	9606.ENSP00000325527,9606.ENSP00000351807	FBN1,ELN
COMPARTMENTS	GOCC:0001527	Microfibril	2	12	2.47	0.0301	9606.ENSP00000325527,9606.ENSP00000351807	FBN1,ELN
